# Ileal derived organoids from Crohn’s disease patients show unique transcriptomic and secretomic signatures

**DOI:** 10.1101/2021.05.27.21257584

**Authors:** Barbara Joanna Niklinska-Schirtz, Suresh Venkateswaran, Murugadas Anbazhagan, Vasantha L Kolachala, Jarod Prince, Anne Dodd, Raghavan Chinnadurai, Gregory Gibson, Lee A. Denson, David J. Cutler, Anil G. Jegga, Jason D. Matthews, Subra Kugathasan

**Affiliations:** Division of Pediatric Gastroenterology, Department of Pediatrics, Emory University School of Medicine & Children’s Healthcare of Atlanta, Atlanta, GA, USA; Department of Biomedical Sciences, Mercer University School of Medicine, Savannah, GA, USA; Department of Biology, Georgia Institute of Technology, Atlanta, GA, USA; Division of Pediatric Gastroenterology, Hepatology, and Nutrition, Cincinnati Children’s Hospital Medical Center and the University of Cincinnati College of Medicine, Cincinnati, OH, USA; Department of Human Genetics, Emory University, Atlanta, GA, USA; Division of Biomedical Informatics, Cincinnati Children’s Hospital Medical Center, Department of Pediatrics, University of Cincinnati College of Medicine, Cincinnati, Ohio, USA

**Keywords:** Inflammatory bowel disease, Human Intestinal Organoids, Children, Epigenetics, Intestinal Epithelium, Secretome

## Abstract

**Background:** We used patient derived organoids (PDOs) to study the epithelial-specific transcriptional and secretome signatures of the ileum during CD with varying phenotypes to screen for disease profiles and potential druggable targets.

**Methods:** RNA sequencing was performed on isolated intestinal crypts and 3-week-old PDOs derived from ileal biopsies of CD patients (n= 8 B1, inflammatory; n= 8 B2, stricturing disease) and non-IBD controls (n= 13). Differentially expressed (DE) genes were identified by comparing CD vs control, B1 vs B2, and inflamed vs non-inflamed. DE genes were used for computational screening to find candidate small molecules that could potentially reverse B1and B2 gene signatures. The secretome of a second cohort (n= 6 non-IBD controls, n=7 CD; 5 non-inflamed, 2 inflamed) was tested by Luminex using cultured organoid conditioned media.

**Results:** We found a 90% similarity in both the identity and abundance of protein coding genes between PDOs and intestinal crypts (15,554 transcripts of 19,900 genes). DE analysis identified 814 genes among disease group (CD vs non-IBD control), 470 genes different between the CD phenotypes, and 5 FDR significant genes between inflamed and non-inflamed CD. The PDOs showed both similarity and diversity in the levels and types of soluble cytokines and growth factors they released. Perturbagen analysis revealed potential candidate compounds to reverse B2 disease phenotype to B1 in PDOs.

**Conclusion:** PDOs are similar at the transcriptome level with the in vivo epithelium and retain disease-specific gene expression for which we have identified secretome products, druggable targets and corresponding pharmacological agents. Targeting the epithelium could reverse a stricturing phenotype and improve outcomes.
