## Supplementary material for "Ileal derived organoids from Crohn’s disease patients show unique transcriptomic and secretomic signatures": Supp Table 7

### Sheet: Sheet2
Gender	Disease Status	Inflamed/non-inflamed
Male	Crohn's Disease	Non-Inflamed
Male	Control	Non-Inflamed
Male	Control	Non-Inflamed
Female	Control	Non-Inflamed
Female	Crohn's Disease	Non-Inflamed
Female	Crohn's Disease	Non-Inflamed
Female	Control	Non-Inflamed
Male	Control	Non-Inflamed
Female	Control	Non-Inflamed
Male	Crohn's Disease	Non-Inflamed
Female	Crohn's Disease	Non-Inflamed
Female	Crohn's Disease	Inflamed
Female	Crohn's Disease	Inflamed
